# Interactions between nuclear and mitochondrial SNPs and Parkinson’s disease risk

**DOI:** 10.1101/2022.01.24.22269732

**Authors:** Sarah J. Pickett, Dasha Deen, Angela Pyle, Mauro Santibanez-Koref, Gavin Hudson

**Affiliations:** Clinical and Translational Sciences Institute, Faculty of Medical Sciences, Newcastle University, Newcastle upon Tyne, NE2 4HH, UK; Biosciences Institute, Faculty of Medical Sciences, Newcastle University, Newcastle upon Tyne, NE2 4HH, UK

**Keywords:** Case only design, Parkinson’s disease, Mitonuclear combinations

## Abstract

Interactions between the products of the nuclear and mitochondrial genomes are critical for the function of most eukaryotic cells. Recently the introduction of mitochondrial replacement therapy has raised the question of incompatibilities between mitochondrial and nuclear variants, and their potential influence on the genetic makeup of human populations. Such interactions could also contribute to the variability of the penetrance of pathogenic DNA variants. This led us to investigate the frequencies of combinations of nuclear and mitochondrial SNP alleles (mitonuclear combinations) in healthy individuals (n=5375) and in a cohort of patients with Parkinson’s disease (PD, n=2210). In the unaffected population, we were not able to find associations between nuclear and mitochondrial variants with a false discovery rate below 0.05 after accounting for multiple testing (i.e., the number of combinations examined). However, in the PD cohort, five combinations surpassed this threshold. Next, combining both cohorts, we investigated whether these associations were modulated by disease status. All five combinations were significant (p<10^−3^ for all tests).These combinations also showed significant evidence for an effect of the interaction between the mitochondrial and nuclear variants on disease risk. Their nuclear components mapped to *TBCA, NIBAN3* and *GLT25D1* and an uncharacterised intergenic region. In summary, starting from a single cohort design we identified combinations of nuclear and mitochondrial variants affecting PD disease risk.
