## Supplementary Tables for "Interactions between nuclear and mitochondrial SNPs and Parkinson’s disease risk"

### Sheet: STable 1
STable 1 | Summarised Cohort Data
Table showing the summary of cohorts used in the study including: Cohort Name, abbreviation, array system, European Genome Archive ID, pre QC dataset metrics, samples and variants removed by QC, post QC datasets and comparative haplogroup frequencies.
				Pre QC Datasets					Post QC Final Datasets				Haplogroup % Frequency
Cohort	Code	Array System	ega-archive.org ID	Samples	nDNA SNPS	mtDNA SNP	Removed by QC	Removed by Ancestry (PCA and mtDNA haplogroup)	Samples	nDNA SNPS	mtDNA SNP		H	JT	UK	Other*
1958C Birth Cohort	58C	Illumina 610K	EGAD00000000022	2785	942829	138	15	4	2766	746309	28		0.432452	0.209344	0.221659	0.136545
National Blood Service Donors	NBS	Illumina 610K	EGAD00000000023	2590	942433	138	7	12	2571	746024	26		0.434461	0.210424	0.229483	0.125632
1958 NBS Merged	58C/NBS	Illumina 610K	-	5375	942433	138	22	16	5337	745836	26		0.433457	0.209884	0.225571	0.131088
WTCCC2 Parkinson's Disease Cohort	PD	Illumina 610K	EGAS00000000034	2210	594375	138	9	4	2197	454950	36		0.439435	0.189435	0.230874	0.140255
			Total	7585

### Sheet: STable 2
STable 2 | Linkage disequilibrium (LD) of array mtDNA variants
The table shows the R2 between mtDNA variants using HapMap Phase 3 European sequence data for mtDNA variants passing QC in 58C, NBS and PD genotype cohorts. Included are also the array position, relative recurs (NC_012920.1) position, associated mtDNA haplogroup.The mtSNPs selected for the further analysis in bold (see results section)
Array Position	rCRS Position	mtDNA Haplogroup	MAF	228	295	456	462	489	1189	1719	2706	3010	3197	3480	4917	6776	9698	10463	10550	11251	11467	12308	12372	12705	14233	15924	15929	16130	12270
228	228	J1 (homoplastic, n=12)	0.0138		0.220388	0.000282143	0.246135	0.00854685	0.00016227	0.000498355	0.0479	0.0298354		0.000196314	0.000316765	0.0002	0.000224809	1.44524e-05	0.000190629	0.098002	0.000600092	0.000588791	0.1976	0.0152749	0.000270639	0.000380678	0.000404386	0.000500989
295	295	J	0.07327	0.220388		0.000518919	0.855723	0.944664	0.00429135	0.0041177	0.056879	0.16369		0.00517058	0.00754584	0.00360107	0.00552749	0.00754584	0.00499325	0.413844	0.0288462	0.028266	0.0288462	0.00570708	0.00606856	0.00258682	0.000580716	0.00277487
458	456	H3'36 (homoplastic, n=7)	0.04356	0.000282143	0.000518919		0.00308152	0.000645252	0.00247237	0.00237233	0.0472729	0.0148242		0.00297892	0.00434738	0.00207468	0.00318455	0.00434738	0.00287676	0.00446849	0.0166191	0.0162849	0.0166191	0.00328801	0.00349627	0.00149034	0.000580716	0.00174722
464	462	J1	0.06337	0.246135	0.855723	0.00308152		0.80837	0.0036722	0.00352361	0.0477009	0.20787		0.00442458	0.00645715	0.00308152	0.00473	0.00645715	0.00427284	0.354136	0.0246843	0.0241879	0.0246843	0.00488368	0.005193	0.0022136	0.000521594	0.00241026
491	489	J	0.07723	0.00854685	0.944664	0.000645252	0.80837		0.00454273	0.00435891	0.0606082	0.162967		0.00547346	0.00798786	0.00381201	0.00585128	0.00798786	0.00528575	0.386205	0.024959	0.0243791	0.024959	0.00231599	0.00642404	0.00273836	0.00084906	0.00585662
1191	1189	K1	0.05149	0.00016227	0.00429135	0.00247237	0.0036722	0.00454273		0.000140684	0.044219	0.0176659		0.699493	0.00518071	0.00247237	0.653832	0.00518071	0.724607	0.0103695	0.148767	0.15182	0.148767	0.00391828	0.00416646	0.0264041	0.00033399	0.00126915
1721	1719	N/I	0.0495	0.000498355	0.0041177	0.00237233	0.00352361	0.00435891	0.000140684		0.0091656	0.0118781		0.000413434	0.00145445	1.58809e-05	0.000547851	0.00145445	0.000351023	0.00560603	0.0137419	0.0133944	0.0137419	0.311343	5.97212e-05	0.10468	0.000356972	0.0015839
2708	2706	H	0.4484	0.0479	0.056879	0.0472729	0.0477009	0.0606082	0.044219	0.0091656		0.101517		0.05328	0.0777604	0.0561451	0.0569583	0.0777604	0.0514525	0.147217	0.297421	0.291435	0.297421	0.0588091	0.0625346	0.0197418	0.001	0.0002
3012	3010	H1/J1	0.2455	0.0298354	0.16369	0.0148242	0.20787	0.162967	0.0176659	0.0118781	0.101517			0.0212853	0.0255791	0.0148242	0.0227546	0.0255791	0.0205553	0.0270178	0.111692	0.109343	0.111692	0.0182027	0.024982	0.010649	0.00141407	0.00137544
3198	3197	U5	NA
3481	3480	U8	0.06139	0.000196314	0.00517058	0.00297892	0.00442458	0.00547346	0.699493	0.000413434	0.05328	0.0212853			0.00624216	0.00297892	0.93543	0.00624216	0.965705	0.012494	0.179247	0.182926	0.179247	0.00472108	0.00502011	0.0202023	0.00040406	0.0016913
4918	4917	T	0.08713	0.000316765	0.00754584	0.00434738	0.00645715	0.00798786	0.00518071	0.00145445	0.0777604	0.0255791		0.00624216		0.00434738	0.00667304	1	0.00602809	0.499612	0.0348244	0.034124	0.0348244	0.00688985	0.756027	0.00312293	0.783956	0.00411623
6777	6776	H3	0.04356	0.0002	0.00360107	0.00207468	0.00308152	0.00381201	0.00247237	1.58809e-05	0.0561451	0.0148242		0.00297892	0.00434738		0.00318455	0.00434738	0.00287676	0.00870151	0.0166191	0.0162849	0.0166191	0.00328801	0.00349627	0.00149034	0.01	0.002
9699	9698	U8	0.06535	0.000224809	0.00552749	0.00318455	0.00473	0.00585128	0.653832	0.000547851	0.0569583	0.0227546		0.93543	0.00667304	0.00318455		0.00667304	0.903349	0.0133565	0.19162	0.195552	0.19162	0.00504696	0.00536663	0.0182664	0.000462709	0.00204884
10464	10463	T	0.08713	1.44524e-05	0.00754584	0.00434738	0.00645715	0.00798786	0.00518071	0.00145445	0.0777604	0.0255791		0.00624216	1	0.00434738	0.00667304		0.00602809	0.499612	0.0348244	0.034124	0.0348244	0.00688985	0.756027	0.00312293	0.72986	0.00351197
10551	10550	K	0.05941	0.000190629	0.00499325	0.00287676	0.00427284	0.00528575	0.724607	0.000351023	0.0514525	0.0205553		0.965705	0.00602809	0.00287676	0.903349	0.00602809		0.0120655	0.173099	0.176652	0.173099	0.00455917	0.00484794	0.0212715	0.000392358	0.00162036
11252	11251	JT	0.2168	0.098002	0.413844	0.00446849	0.354136	0.386205	0.0103695	0.00560603	0.147217	0.0270178		0.012494	0.499612	0.00870151	0.0133565	0.499612	0.0120655		0.069703	0.0683011	0.069703	0.0137904	0.375654	0.00625072	0.40121	0.00700667
11468	11467	U	0.2673	0.000600092	0.0288462	0.0166191	0.0246843	0.024959	0.148767	0.0137419	0.297421	0.111692		0.179247	0.0348244	0.0166191	0.19162	0.0348244	0.173099	0.069703		0.979888	1	0.0263384	0.0280067	0.00904381	0.00274295	0.00970632
12309	12308	U	0.2634	0.000588791	0.028266	0.0162849	0.0241879	0.0243791	0.15182	0.0133944	0.291435	0.109343		0.182926	0.034124	0.0162849	0.195552	0.034124	0.176652	0.0683011	0.979888		0.979888	0.0258087	0.0274434	0.00944392	0.00271566	0.00955023
12373	12372	U	0.2673	0.1976	0.0288462	0.0166191	0.0246843	0.024959	0.148767	0.0137419	0.297421	0.111692		0.179247	0.0348244	0.0166191	0.19162	0.0348244	0.173099	0.069703	1	0.979888		0.0263384	0.0280067	0.00904381	0.003	0.01
12706	12705	R (HVJTUK)	0.06733	0.0152749	0.00570708	0.00328801	0.00488368	0.00231599	0.00391828	0.311343	0.0588091	0.0182027		0.00472108	0.00688985	0.00328801	0.00504696	0.00688985	0.00455917	0.0137904	0.0263384	0.0258087	0.0263384		0.00191198	0.071401	0.0206169	0.0174765
14234	14233	T2/I5	0.07129	0.000270639	0.00606856	0.00349627	0.005193	0.00642404	0.00416646	5.97212e-05	0.0625346	0.024982		0.00502011	0.756027	0.00349627	0.00536663	0.756027	0.00484794	0.375654	0.0280067	0.0274434	0.0280067	0.00191198		3.81604e-05	0.586429	0.00262868
15925	15924	(homoplastic, n=32)	0.03168	0.000380678	0.00258682	0.00149034	0.0022136	0.00273836	0.0264041	0.10468	0.0197418	0.010649		0.0202023	0.00312293	0.00149034	0.0182664	0.00312293	0.0212715	0.00625072	0.00904381	0.00944392	0.00904381	0.071401	3.81604e-05		0.000783524	0.000338126
15929	15928	T/H6	0.02803	0.000404386	0.000580716	0.000580716	0.000521594	0.00084906	0.00033399	0.000356972	0.001	0.00141407		0.00040406	0.783956	0.01	0.000462709	0.72986	0.000392358	0.40121	0.00274295	0.00271566	0.003	0.0206169	0.586429	0.000783524		0.00433723
16130	16129	(homoplastic, n=94)	0.1538	0.000500989	0.00277487	0.00174722	0.00241026	0.00585662	0.00126915	0.0015839	0.0002	0.00137544		0.0016913	0.00411623	0.002	0.00204884	0.00351197	0.00162036	0.00700667	0.00970632	0.00955023	0.01	0.0174765	0.00262868	0.000338126	0.00433723
16272	16270	U5 (homoplastic, n=19)	NA

### Sheet: STable 3
Table 3 | Mitonuclear association results for the lead SNPs identified in PD GWAS (SFigure 6)
The table shows the P values of of mitonuclear associations for each mtSNP to the lead SNPs identified in a PD versus control GWAS (Figure 8).
			mitonuclear association P
nSNP	PD GWAS P		mt.2706	mt.3010	mt.11251	mt.11467
rs3094609	1e-12		0.1066	0.197	0.5004	0.05484
rs393152	3.7e-09		0.8612	0.5042	0.3806	0.744
